# 15 Years of Longitudinal Genetic, Clinical, Cognitive, Imaging, and Biochemical Measures in DIAN

**DOI:** 10.1101/2024.08.08.24311689

**Authors:** Alisha J. Daniels, Eric McDade, Jorge J. Llibre-Guerra, Chengjie Xiong, Richard J. Perrin, Laura Ibanez, Charlene Supnet-Bell, Carlos Cruchaga, Alison Goate, Alan E. Renton, Tammie L.S. Benzinger, Brian A. Gordon, Jason Hassenstab, Celeste Karch, Brent Popp, Allan Levey, John Morris, Virginia Buckles, Ricardo F. Allegri, Patricio Chrem, Sarah B. Berman, Jasmeer P. Chhatwal, Martin R. Farlow, Nick C. Fox, Gregory S. Day, Takeshi Ikeuchi, Mathias Jucker, Jae-Hong Lee, Johannes Levin, Francisco Lopera, Leonel Takada, Ana Luisa Sosa, Ralph Martins, Hiroshi Mori, James M. Noble, Stephen Salloway, Edward Huey, Pedro Rosa-Neto, Raquel Sánchez-Valle, Peter R. Schofield, Jee Hoon Roh, Randall J. Bateman, the Dominantly Inherited Alzheimer Network

## Abstract

This manuscript describes and summarizes the Dominantly Inherited Alzheimer Network Observational Study (DIAN Obs), highlighting the wealth of longitudinal data, samples, and results from this human cohort study of brain aging and a rare monogenic form of Alzheimer’s disease (AD). DIAN Obs is an international collaborative longitudinal study initiated in 2008 with support from the National Institute on Aging (NIA), designed to obtain comprehensive and uniform data on brain biology and function in individuals at risk for autosomal dominant AD (ADAD). ADAD gene mutations in the amyloid protein precursor (*APP*), presenilin 1 (*PSEN1*), or presenilin 2 (*PSEN2*) genes are deterministic causes of ADAD, with virtually full penetrance, and a predictable age at symptomatic onset. Data and specimens collected are derived from full clinical assessments, including neurologic and physical examinations, extensive cognitive batteries, structural and functional neuro-imaging, amyloid and tau pathological measures using positron emission tomography (PET), flurordeoxyglucose (FDG) PET, cerebrospinal fluid and blood collection (plasma, serum, and whole blood), extensive genetic and multi-omic analyses, and brain donation upon death. This comprehensive evaluation of the human nervous system is performed longitudinally in both mutation carriers and family non-carriers, providing one of the deepest and broadest evaluations of the human brain across decades and through AD progression. These extensive data sets and samples are available for researchers to address scientific questions on the human brain, aging, and AD.
