## Supplementary Note 1 - DIAN Consortium Author List for "15 Years of Longitudinal Genetic, Clinical, Cognitive, Imaging, and Biochemical Measures in DIAN"

### Sheet: Sheet1
	Last Name	First Name	Institution	Affiliation
	Bateman	Randall	Washington University	Washington University School of Medicine in St. Louis
	Daniels	Alisha J.	Washington University	Washington University in St. Louis
	Courtney	Laura	Washington University	Washington University School of Medicine in St. Louis
	McDade	Eric	Washington University	Washington University School of Medicine in St. Louis, Department of Neurology
	Llibre-Guerra	Jorge J.	Washington University	Dominantly Inherited Alzheimer's Network Department of Neurology, Washington University School of Medicine in St.Louis
	Supnet-Bell	Charlene	Washington University	Washington University in St. Louis, School of Medicine, Department of Neurology
	Xiong	Chengie	Washington University	Washington University in St. Louis, School of Medicine
	Xu	Xiong	Washington University	Washington University in St. Louis, School of Medicine
	Lu	Ruijin	Washington University	Washington University in St. Louis, School of Medicine
	Wang	Guoqiao	Washington University	Washington University in St. Louis, School of Medicine
	Li	Yan	Washington University	Washington University in St. Louis, School of Medicine
	Gremminger	Emily	Washington University	Washington University in St. Louis, School of Medicine
	Perrin	Richard J.	Washington University	Department of Pathology and Immunology, Department of Neurology, Knight Alzheimer Disease Research Center, Washington University School of Medicine, Saint Louis, MO, USA,
	Franklin	Erin	Washington University	Department of Pathology and Immunology, Washington University in St. Louis
	Ibanez	Laura	Washington University	Department of Psychiatry, Department of Neurology, and NeuroGenomics and Informatics Center
	Jerome	Gina	Washington University	Washington University in St. Louis, School of Medicine, Department of Neurology
	Herries	Elizabeth	Washington University	Washington University in St. Louis, School of Medicine, Department of Neurology
	Stauber	Jennifer	Washington University	Washington University in St. Louis, School of Medicine, Department of Neurology
	Baker	Bryce	Washington University	Washington University in St. Louis, School of Medicine, Department of Neurology
	Minton	Matthew	Washington University	Washington University in St. Louis, School of Medicine, Department of Neurology
	Cruchaga	Carlos	Washington University	1.Department of Psychiatry, Washington University School of Medicine, St. Louis, MO, USA 2.NeuroGenomics and Informatics Center, Washington University School of Medicine, St. Louis, MO, USA
	Goate	Alison M.	Mount Sinai	Dept. of Genetics & Genomic Sciences, Dept. of Neuroscience, Ronald M. Loeb Center for Alzheimer's disease, Icahn School of Medicine at Mount Sinai, NY, NY
	Renton	Alan E.	Mount Sinai	Ronald M. Loeb Center for Alzheimer's Disease, Dept of Genetics and Genomic Sciences and Nash Family Dept of Neuroscience, Icahn School of Medicine at Mount Sinai
	Picarello	Danielle M.	Mount Sinai	Ronald M. Loeb Center for Alzheimer's Disease, Dept of Genetics and Genomic Sciences and Nash Family Dept of Neuroscience, Icahn School of Medicine at Mount Sinai
	Benzinger	Tammie	Washington University	Washington University in St. Louis, Department Radiology
	Gordon	Brian A.	Washington University	Washington University in St. Louis, Department Radiology
	Hornbeck	Russ	Washington University	Washington University in St. Louis, Department Radiology
	Chen	Allison	Washington University	Washington University School of Medicine, St. Louis
	Chen	Charles	Washington University	Washington University School of Medicine, St. Louis
	Flores	Shaney	Washington University	Washington University School of Medicine, St. Louis
	Joseph-Mathurin	Nelly	Washington University	Washington University School of Medicine, St. Louis
	Jarman	Steve	Washington University	Washington University School of Medicine, St. Louis
	Jackson	Kelley	Washington University	Washington University School of Medicine, St. Louis
	Keefe	Sarah	Washington University	Washington University School of Medicine, St. Louis
	Koudelis	Deborah	Washington University	Washington University School of Medicine, St. Louis
	Massoumzadeh	Parinaz	Washington University	Washington University School of Medicine, St. Louis
	McCullough	Austin	Washington University	Washington University School of Medicine, St. Louis
	McKay	Nicole	Washington University	Washington University School of Medicine, St. Louis
	Nicklaus	Joyce	Washington University	Washington University School of Medicine, St. Louis
	Pulizos	Christine	Washington University	Washington University School of Medicine, St. Louis
	Wang	Qing	Washington University	Washington University School of Medicine, St. Louis
	Sabaredzovic	Edita	Washington University	Washington University School of Medicine, St. Louis
	Smith	Hunter	Washington University	Washington University School of Medicine, St. Louis
	Scott	Jalen	Washington University	Washington University School of Medicine, St. Louis
	Simmons	Ashlee	Washington University	Washington University School of Medicine, St. Louis
	Rizzo	Jacqueline	Washington University	Washington University School of Medicine, St. Louis
	Hassenstab	Jason	Washington University	Associate Professor of Neurology and of Psychological & Brain Sciences Washington University in St. Louis
	Smith	Jennifer	Washington University	Department of Neurology, Washington University in St. Louis
	Stout	Sarah	Washington University	Department of Neurology, Washington University in St. Louis
	Aschenbrenner	Andrew J.	Washington University	Assistant Professor of Neurology Washington University in St. Louis
	Karch	Celeste M.	Washington University	Department of Psychiatry, Washington University in St Louis
	Marsh	Jacob	Washington University	DIAN Fibroblast and Stem Cell Bank, Washington University in St. Louis
	Morris	John C.	Washington University	Washington University in St. Louis, Department of Neurology and the Knight Alzheimer Disease Research Center
	Holtzman	David M.	Washington University	Department of Neurology, Hope Center for Neurological Disorders, Knight Alzheimer’s Disease Research Center, Washington University in St. Louis
	Barthelemy	Nicolas	Washington University	Washington University in St. Louis, School of Medicine, Department of Neurology
	Xu	Jinbin	Washington University	Department of Radiology, Washington University in St. Louis
	Noble	James M.	Columbia University	Taub Institute for Research on Alzheimer's Disease and the Aging Brain, G.H. Sergievsky Center, Department of Neurology, Columbia University Irving Medical Center
	Berman	Sarah B.	University of Pittsburgh	University of Pittsburgh Departments of Neurology and Clinical & Translational Science
	Ikonomovic	Snezana	University of Pittsburgh	University of Pittsburgh, Department of Neurology
	Nadkarni	Neelesh K.	University of Pittsburgh	University of Pittsburgh, Departments of Medicine (Geriatric Medicine) and Neurology
	Day	Gregory	Mayo	Department of Neurology, Mayo Clinic in Florida; Jacksonville, FL
	Graff-Radford	Neill R.	Mayo	Department of Neurology, Mayo Clinic in Florida; Jacksonville, FL
	Farlow	Martin	Indiana University	Indiana University School of Medicine
	Chhatwal	Jasmeer P.	BWH	Massachusetts General Hospital, Brigham and Women's Hospital, Harvard Medical School
	Ikeuchi	Takeshi	Niigata	Brain Research Institute, Niigata University
	Kasuga	Kensaku	Niigata	Brain Research Institute, Niigata University
	Niimi	Yoshiki	Tokyo	Specially appointed lecturer, Unit for Early and Exploratory Clinical Development, The University of Tokyo
	Huey	Edward D.	Butler	Memory and Aging Program, Butler Hospital,Professor, Department of Psychiatry and Human Behavior, Alpert Medical School, Brown University
	Salloway	Stephen	Butler	Memory and Aging Program, Butler Hospital, Departments of Psychiatry and Human Behavior and Neurology, Alpert Medical School, Brown University
	Schofield	Peter R.	Sydney	1. Neuroscience Research Australia, Sydney NSW 2031 Australia 2. School of Medical Sciences, University of New South Wales, Sydney NSW 2052 Australia
	Brooks	William S.	Sydney	1. Neuroscience Research Australia, Sydney NSW 2031 Australia; and 2. School of Medical Sciences, University of New South Wales, Sydney NSW 2052 Australia
	Bechara	Jacob A.	Sydney	Neuroscience Research Australia, Sydney NSW 2031 Australia
	Martins	Ralph	Perth	Edith Cowan University
	Fox	Nick C.	UCL	1. Dementia Research Centre, UCL Queen Square Institute of Neurology, London, United Kingdom 2. UK Dementia Research Institute at UCL, London, United Kingdom
	Cash	David M.	UCL	1. Dementia Research Centre, UCL Queen Square Institute of Neurology, London, United Kingdom 2. UK Dementia Research Institute at UCL, London, United Kingdom
	Ryan	Natalie S.	UCL	1. Dementia Research Centre, UCL Queen Square Institute of Neurology, London, United Kingdom 2. UK Dementia Research Institute at UCL, London, United Kingdom
	Jucker	Mathias	Tubingen	1.German Center for Neurodegenerative Diseases (DZNE) Tübingen, Tübingen, Germany 2.Hertie-Institute for Clinical Brain Research, University of Tübingen, Tübingen, Germany
	Laske	Christoph	Tubingen	1.German Center for Neurodegenerative Diseases (DZNE) Tübingen, Tübingen, Germany 2.Hertie-Institute for Clinical Brain Research, University of Tübingen, Tübingen, Germany
	Hofmann	Anna	Tubingen	1.German Center for Neurodegenerative Diseases (DZNE) Tübingen, Tübingen, Germany 2.Hertie-Institute for Clinical Brain Research, University of Tübingen, Tübingen, Germany
	Kuder-Buletta	Elke	Tubingen	German Center for Neurodegenerative Diseases (DZNE) Tübingen, Tübingen, Germany
	Graber-Sultan	Susanne	Tubingen	German Center for Neurodegenerative Diseases (DZNE) Tübingen, Tübingen, Germany
	Obermueller	Ulrike	Tubingen	1.German Center for Neurodegenerative Diseases (DZNE) Tübingen, Tübingen, Germany 2.Hertie-Institute for Clinical Brain Research, University of Tübingen, Tübingen, Germany
	Levin	Johannes	Munich	1) German Center for Neurodegenerative Diseases, site Munich; 2) Department of Neurology, Ludwig-Maximilians-Universität München, Munich, Germany; 3) Munich Cluster for Systems Neurology (SyNergy), Munich, Germany
	Roedenbeck	Yvonne	Munich	1) German Center for Neurodegenerative Diseases, site Munich; 2) Department of Neurology, Ludwig-Maximilians-Universität München, Munich, Germany; 3) Munich Cluster for Systems Neurology (SyNergy), Munich, Germany
	Vӧglein	Jonathan	Munich	1. Department of Neurology, LMU University Hospital, LMU Munich, Munich, Germany 2. German Center for Neurodegenerative Diseases (DZNE), Munich, Germany
	Lee	Jae-Hong	Seoul	Asian Medical Center, Seoul, South Korea
	Roh	Jee Hoon	Seoul	Korea University College of Medicine, Seoul, South Korea
	Sanchez-Valle	Raquel	Barcelona	Alzheimer's disease and other cognitive disorders group. Neurology Service. Hospital Clínic de Barcelona. FRCB-IDIBAPS. University of Barcelona, Barcelona (Spain)
	Rosa-Neto	Pedro	McGill	Translational Neuroimaging Laboratory, McGill University Research Centre for Studies in Aging, Department of Neurology and Neurosurgery, Psychiatry and Pharmacology and Therapeutics, McGill University, Montreal, Canada
	Allegri	Ricardo F.	FLENI/Salta	Department of Cognitive Neurology, Instituto Neurológico Fleni, Buenos Aires, Argentina
	Chrem Mendez	Patricio	FLENI	Department of Cognitive Neurology, Institute for Neurological Research Fleni, Buenos Aires, Argentina
	Surace	Ezequiel	FLENI	Department of Molecular Biology and Neuropathology, Institute for Neurological Research Fleni, Buenos Aires, Argentina
	Vazquez	Silvia	FLENI	Center of Molecular Imaging,Institute for Neurological Research Fleni, Buenos Aires, Argentina
	Lopera	Francisco	Medellin	Grupo de Neurociencias de Antioquia (GNA), Facultad de Medicina, Universidad de Antioquia, Medellín, Colombia.
	Leon	Yudy Milena	Medellin	Grupo de Neurociencias de Antioquia (GNA), Facultad de Medicina, Universidad de Antioquia, Medellín, Colombia.
	Ramirez	Laura	Medellin	Grupo de Neurociencias de Antioquia (GNA), Facultad de Medicina, Universidad de Antioquia, Medellín, Colombia.
	Aguillon	David	Medellin	Grupo de Neurociencias de Antioquia (GNA), Facultad de Medicina, Universidad de Antioquia, Medellín, Colombia.
	Levey	Allan I.	Emory	Goizueta Alzheimer’s Disease Research Center, Emory University, Atlanta, GA 30329
	Johnson	Erik C.B	Emory	Goizueta Alzheimer’s Disease Research Center, Emory University, Atlanta, GA 30329
	Seyfried	Nicholas T.	Emory	Goizueta Alzheimer’s Disease Research Center, Emory University, Atlanta, GA 30329
	Ringman	John	University of Southern California	Department of Neurology, Keck School of Medicine of USC, Universty of Southern California
	Fagan	Anne M.	Washington University	Department of Neurology, Washington University in St. Louis
	Mori	Hiroshi		Osaka Metropolitan University
	Masters	Colin	University of Melbourne	Florey Institute, The University of Melbourne
